# Neuroimmune signatures linking inflammatory proteomics to temporal cortical structure in mothers who perpetrated child maltreatment

**DOI:** 10.64898/2026.07.12.26357844

**Authors:** Sawa Kurata, Shota Nishitani, Natasha Y.S. Kawata, Akiko Yao, Ryoko Kasaba, Ryo Kuboshita, Saori Nishikawa, Takeshi Morimoto, Yasutaka Fushimi, Hidehiko Okazawa, Takashi X. Fujisawa, Akemi Tomoda

## Abstract

Neurobiological mechanisms underlying child maltreatment perpetration remain poorly understood, and the role of immune dysregulation has rarely been examined. Here, we tested whether peripheral inflammatory signatures are linked to brain structural alterations in mothers who have perpetrated maltreatment, and whether such alterations mediate this link to perpetration. In this cross-sectional study integrating structural MRI and inflammatory proteomics, 16 mothers with histories of maltreatment perpetration and 145 age-matched control mothers underwent brain imaging; a subgroup (n = 52; 11 maltreatment, 41 control) also completed plasma proteomic profiling using the Olink Target 96 Inflammation panel. Whole-brain voxel-based morphometry revealed significantly reduced gray matter volume (GMV) in the right middle/inferior temporal gyri—a region implicated in social cognition and contextual interpretation—in the maltreatment group. Proteomic analysis identified 16 inflammation-related proteins differentially expressed between groups; among these, nine were significantly associated with GMV in this temporal region. Lower GMV was associated with higher levels of pro-inflammatory proteins (CCL20, IL-17C) and with lower levels of immune-regulatory and metabolic proteins (CXCL1, CXCL6, SIRT2, STAMBP, MCP-2, MCP-4, 4E-BP1). Mediation analyses revealed that both protein sets were indirectly associated with perpetration through this regional GMV, with opposing patterns of direct association. These findings suggest that peripheral immune imbalance—characterized by elevated inflammatory signaling and diminished immune-regulatory capacity—is linked to structural vulnerability in a temporal cortical region involved in social cognition, specifically in perpetrating mothers. This neuroimmune pathway may contribute to maladaptive interpretation of child signals during caregiving and represents a potential target for biomarker-informed preventive intervention.
