## Supplementary Table S1-2 for "Neuroimmune signatures linking inflammatory proteomics to temporal cortical structure in mothers who perpetrated child maltreatment"

### Sheet: Supplementary Table S1
Supplementary Table S1. Differential expression of inflammation-related plasma proteins between maltreatment-perpetrating and control mothers (Olink Target 96 Inflammation panel).
Variable	Estimate	Std_Error	T_statistic	P_value	FDR_BH	FDR_Storey
IL-17C	0.518897	0.169495	3.06143	0.00357048	0.0590227	0.0228519
4E-BP1	-1.18292	0.34611	-3.41777	0.00127916	0.0590227	0.0228519
SIRT2	-2.3257	0.760527	-3.05801	0.00360479	0.0590227	0.0228519
MCP-2	-1.01274	0.313775	-3.22761	0.00222826	0.0590227	0.0228519
STAMBP	-1.8034	0.591326	-3.04975	0.00368892	0.0590227	0.0228519
IL-17A	0.459701	0.159211	2.88738	0.00576611	0.0768815	0.0297663
CD5	0.258882	0.0937583	2.76117	0.00808303	0.0923775	0.0357659
SLAMF1	0.37558	0.145533	2.58072	0.0129054	0.0949397	0.0367579
IL-15RA	0.102364	0.0396688	2.58046	0.0129141	0.0949397	0.0367579
TWEAK	-0.393213	0.147405	-2.66757	0.0103264	0.0949397	0.0367579
CCL20	0.604352	0.234589	2.57621	0.0130542	0.0949397	0.0367579
CXCL1	-1.84072	0.741418	-2.4827	0.0165121	0.101613	0.0393416
CXCL6	-1.18128	0.475613	-2.48371	0.0164709	0.101613	0.0393416
MCP-4	-0.978247	0.405485	-2.41254	0.0196302	0.108338	0.0419454
IL-10RB	0.279385	0.116482	2.39851	0.0203134	0.108338	0.0419454
NT-3	-0.297945	0.127001	-2.346	0.0230661	0.115331	0.0446527
AXIN1	-0.735993	0.325569	-2.26063	0.0282587	0.132982	0.0514868
IL7	-0.849702	0.386976	-2.19575	0.0328745	0.134557	0.0520965
ARTN	0.177585	0.0807682	2.1987	0.0326507	0.134557	0.0520965
CASP-8	-1.04253	0.476956	-2.18579	0.0336392	0.134557	0.0520965
MMP-1	-1.07509	0.507137	-2.11992	0.0391021	0.14896	0.0576731
FGF-5	-0.127826	0.0620373	-2.06048	0.044683	0.162484	0.0629089
IL10	0.297486	0.146986	2.0239	0.0484506	0.168524	0.0652475
TNFRSF9	0.196139	0.0989215	1.98277	0.0530135	0.176712	0.0684176
CCL23	0.277889	0.149468	1.85919	0.0690104	0.220833	0.0855002
LAP TGF-beta-1	-0.496892	0.271536	-1.82993	0.0733474	0.225684	0.0873784
EN-RAGE	0.408316	0.226436	1.80323	0.0775028	0.229638	0.0889092
IL6	0.339046	0.212769	1.5935	0.11748	0.335644	0.129952
ST1A1	-0.554279	0.351903	-1.57509	0.121671	0.335644	0.129952
CDCP1	0.25222	0.166228	1.51731	0.135614	0.361637	0.140015
CXCL5	-0.497562	0.334024	-1.4896	0.142738	0.368356	0.142617
HGF	0.162945	0.116246	1.40172	0.167303	0.418257	0.161937
MCP-3	0.192662	0.147822	1.30334	0.198551	0.481335	0.186359
CD244	-0.191142	0.165399	-1.15564	0.253432	0.544558	0.210837
CXCL11	-0.519666	0.431221	-1.2051	0.233951	0.544558	0.210837
IL-18R1	0.137059	0.11993	1.14282	0.258665	0.544558	0.210837
DNER	-0.0795918	0.06913	-1.15134	0.255181	0.544558	0.210837
CSF-1	0.0716793	0.0621774	1.15282	0.254577	0.544558	0.210837
TNF	0.151567	0.136058	1.11399	0.270717	0.555316	0.215002
CST5	-0.258272	0.235764	-1.09547	0.278668	0.557335	0.215784
IL8	-0.234033	0.223614	-1.04659	0.300423	0.586192	0.226956
CD40	-0.297075	0.288504	-1.02971	0.308203	0.587054	0.22729
SCF	-0.0859445	0.0850755	-1.01021	0.317355	0.590429	0.228597
IL18	0.208133	0.216851	0.9598	0.341868	0.607766	0.235309
TNFSF14	-0.372549	0.386444	-0.964042	0.339759	0.607766	0.235309
VEGFA	-0.157323	0.175101	-0.898474	0.373327	0.649264	0.251376
OSM	0.230083	0.268046	0.858371	0.394867	0.658284	0.254868
CCL28	-0.15708	0.186284	-0.843227	0.403199	0.658284	0.254868
IFN-gamma	-0.216726	0.256916	-0.843568	0.40301	0.658284	0.254868
TSLP	-0.105381	0.127585	-0.825971	0.412824	0.660519	0.255734
Flt3L	-0.141239	0.178147	-0.792827	0.431701	0.677178	0.262184
MCP-1	-0.0973292	0.127352	-0.764256	0.44838	0.689815	0.267076
GDNF	-0.0896344	0.132164	-0.678206	0.500832	0.735626	0.284813
LIF-R	-0.0652462	0.0973227	-0.670411	0.505743	0.735626	0.284813
TNFB	-0.0862813	0.126416	-0.682519	0.498125	0.735626	0.284813
uPA	0.0766681	0.122538	0.625668	0.534436	0.74021	0.286588
CD6	0.0875954	0.144497	0.606209	0.547174	0.74021	0.286588
FGF-23	0.14165	0.240936	0.587917	0.559288	0.74021	0.286588
IL-10RA	0.0350324	0.059245	0.591313	0.557029	0.74021	0.286588
CCL19	0.138409	0.226265	0.611713	0.543556	0.74021	0.286588
CX3CL1	0.0675849	0.116477	0.580243	0.56441	0.74021	0.286588
TRAIL	0.0603874	0.110534	0.546324	0.587322	0.757835	0.293412
CCL11	-0.0755688	0.142772	-0.529297	0.598989	0.760622	0.294491
CXCL9	0.103311	0.201762	0.512043	0.610921	0.763652	0.295664
CCL4	-0.133528	0.30099	-0.44363	0.659263	0.804634	0.311531
CCL3	0.0992442	0.226953	0.437289	0.663823	0.804634	0.311531
TGF-alpha	0.0440773	0.110564	0.398657	0.691878	0.813974	0.315147
CXCL10	0.0677349	0.16959	0.399404	0.691331	0.813974	0.315147
PD-L1	-0.058713	0.159868	-0.36726	0.715006	0.828993	0.320962
FGF-21	0.140687	0.418108	0.336486	0.737941	0.834464	0.32308
ADA	-0.0514277	0.154457	-0.332958	0.740587	0.834464	0.32308
FGF-19	-0.126924	0.418003	-0.303644	0.762685	0.847428	0.3281
CCL25	-0.0523848	0.186176	-0.281372	0.77961	0.854367	0.330786
OPG	-0.0314928	0.126122	-0.249702	0.803862	0.86904	0.336467
CD8A	-0.0276865	0.155193	-0.1784	0.859144	0.892618	0.345596
IL-12B	0.0275422	0.14671	0.187732	0.851862	0.892618	0.345596
MMP-10	0.0351918	0.186761	0.188432	0.851316	0.892618	0.345596
IL-20	0.000309388	0.00210891	0.146705	0.883967	0.906632	0.351022
TRANCE	-0.0021742	0.223887	-0.00971112	0.992291	0.992291	0.384186
NRTN	0.000679271	0.0614979	0.0110454	0.991232	0.992291	0.384186

### Sheet: Supplementary Table S2
Supplementary Table S2. Associations between right middle/inferior temporal gyrus gray matter volume (R.MTG/ITG GMV) and inflammation-related plasma proteins.
Variable	Correlation	T_statistic	P_value	FDR_BH	FDR_Storey
CCL20	-0.432763	-3.39442	0.0013541	0.0191234	0.0145186
CXCL1	0.412258	3.19966	0.00239042	0.0191234	0.0145186
CXCL6	0.374863	2.85917	0.00617966	0.0248286	0.01885
IL-17C	-0.374678	-2.85753	0.00620714	0.0248286	0.01885
SIRT2	0.361072	2.73786	0.0085435	0.0273392	0.0207561
STAMBP	0.351337	2.65349	0.0106514	0.0284037	0.0215643
MCP-2	0.321102	2.3975	0.0202842	0.0463639	0.0351997
MCP-4	0.301363	2.23486	0.0299251	0.0598501	0.0454386
4E-BP1	0.295131	2.18418	0.0336661	0.0598509	0.0454392
IL-17A	-0.242557	-1.76793	0.0831734	0.133077	0.101033
TWEAK	0.172251	1.23648	0.222058	0.322993	0.245219
SLAMF1	-0.16135	-1.15607	0.253148	0.337531	0.256255
CD5	-0.144854	-1.03519	0.305561	0.376075	0.285518
IL-10RB	0.0826132	0.586167	0.5604	0.640457	0.486239
NT-3	0.043049	0.304685	0.761871	0.812662	0.616979
IL-15RA	-0.00666372	-0.0471206	0.962605	0.962605	0.730816
